# Wastewater Metagenomic Virome Analysis of the 2026 World Cup in Texas

**DOI:** 10.64898/2026.09.04.26362178

**Authors:** Ryan King Perez, Harihara Prakash, Dustin Jaynes, Phil Huang, Jennifer Deegan, Loren Hopkins, Matt Ross, Marissa Minor, Katelyn Payne, Tulin Ayvaz, Justin R. Clark, Eric Boerwinkle, Michael J. Tisza, Anthony W. Maresso

## Abstract

Mass gatherings are thought to create conditions for pathogen introduction and spread, yet whether such events measurably alter the viral community of a city has rarely been tested against an extensive historical baseline. We analyzed 5,137 hybrid-capture metagenomic wastewater samples collected from 55 sites across 17 Texas cities between June 2022 and July 2026, spanning the 2026 FIFA World Cup. We asked (1) whether host-city viral community composition during the tournament departed from its established summer-to-summer range, (2) whether targeted respiratory viruses rose above their characteristic summer trend, and (3) whether the load of rare and novel taxa was elevated in host cities relative to non-host cities. Despite the plausibility of these hypotheses, we detected no tournament-associated perturbations. Although based on a single event, these findings favor continuous wastewater surveillance over event-triggered deployment, both for detecting introductions that arrive unpredictably and for supplying the baseline against which any event should be judged.
