## Supplemental Table 1 for "Wastewater Metagenomic Virome Analysis of the 2026 World Cup in Texas"

SiteCode	n_S26_Historical	n_Historical_Historical	S26_Historical_median	Historical_Historical_median	median_difference	Mann_Whitney_U	rank_biserial_r	p_value_raw	p_value_Holm	significant_after_Holm
HOU R5	4	6	0.780	0.798	-0.019	13	0.083	0.4571	0.7619	False
HOU C1	4	6	0.655	0.706	-0.051	14	0.167	0.3810	0.7619	False
HOU Z9	4	6	0.847	0.736	0.111	21	0.750	0.0333	0.1333	False
HOU J6	4	6	0.898	0.803	0.094	23	0.917	0.0095	0.0571	False
HOU S3	4	6	0.907	0.785	0.122	23	0.917	0.0095	0.0571	False
HOU B9	4	6	0.885	0.825	0.060	17	0.417	0.1762	0.5286	False
