## Supplemental Table 3 for "Wastewater Metagenomic Virome Analysis of the 2026 World Cup in Texas"

test	metric	comparison	n_window	n_historic	median_window	median_historic	U	p_value	n_historic_2022	n_historic_2023	n_historic_2024	n_historic_2025
host_window_vs_historic	rare_count	2026-window > historic(2022+2023+2024+2025) (one-sided)	90	185	1.0	1.0	9828.0	0.009520123464981529	34	36	27	88
