## Supplemental Table 4 for "Wastewater Metagenomic Virome Analysis of the 2026 World Cup in Texas"

kingdom	phylum	tclass	order	family	genus	species	subspecies	species_subspecies	post_sample_count
k__Viruses	p__Cressdnaviricota	c__Arfiviricetes	o__Cirlivirales	f__Circoviridae	g__Cyclovirus	s__Cyclovirus naahoohai	t__unclassified_Cyclovirus naahoohai	s__Cyclovirus naahoohai|t__unclassified_Cyclovirus naahoohai	1
k__Viruses	p__Duplornaviricota	c__Resentoviricetes	o__Reovirales	f__Sedoreoviridae	g__Orbivirus	s__CHeRI orbivirus 2-2	t__unclassified_CHeRI orbivirus 2-2	s__CHeRI orbivirus 2-2|t__unclassified_CHeRI orbivirus 2-2	1
k__Viruses	p__Pisuviricota	c__Pisoniviricetes	o__Nidovirales	f__Coronaviridae	g__Gammacoronavirus	s__Igacovirus CA1737	t__unclassified_Igacovirus CA1737	s__Igacovirus CA1737|t__unclassified_Igacovirus CA1737	1
k__Viruses	p__Cressdnaviricota	c__Repensiviricetes	o__Geplafuvirales	f__Genomoviridae	g__unclassified_Genomoviridae	s__Plant associated genomovirus 10	t__unclassified_Plant associated genomovirus 10	s__Plant associated genomovirus 10|t__unclassified_Plant associated genomovirus 10	1
k__Viruses	p__Cossaviricota	c__Papovaviricetes	o__Zurhausenvirales	f__Papillomaviridae	g__Dyoetapapillomavirus	s__Dyoetapapillomavirus 1	t__Erinaceus europaeus papillomavirus 1	s__Dyoetapapillomavirus 1|t__Erinaceus europaeus papillomavirus 1	1
k__Viruses	p__Preplasmiviricota	c__Tectiliviricetes	o__Rowavirales	f__Adenoviridae	g__Aviadenovirus	s__Pigeon aviadenovirus A	t__Pigeon adenovirus 1	s__Pigeon aviadenovirus A|t__Pigeon adenovirus 1	1
k__Viruses	p__Cressdnaviricota	c__Repensiviricetes	o__Geplafuvirales	f__Genomoviridae	g__Gemyduguivirus	s__unclassified_Gemyduguivirus	t__unclassified_Gemyduguivirus	s__unclassified_Gemyduguivirus|t__unclassified_Gemyduguivirus	2
k__Viruses	p__Cossaviricota	c__Quintoviricetes	o__Piccovirales	f__Parvoviridae	g__unclassified_Parvoviridae	s__Bombus cryptarum densovirus	t__Bombus cryptarum densovirus	s__Bombus cryptarum densovirus|t__Bombus cryptarum densovirus	1
k__Viruses	p__Kitrinoviricota	c__Tolucaviricetes	o__Tolivirales	f__Tombusviridae	g__unclassified_Tombusviridae	s__Freshwater macrophyte associated tombus-like virus 1	t__Freshwater macrophyte associated tombus-like virus 1	s__Freshwater macrophyte associated tombus-like virus 1|t__Freshwater macrophyte associated tombus-like virus 1	1
k__Viruses	p__Cressdnaviricota	c__Repensiviricetes	o__Geplafuvirales	f__Genomoviridae	g__unclassified_Genomoviridae	s__Eucommia ulmoides genomoviridae	t__Eucommia ulmoides genomoviridae	s__Eucommia ulmoides genomoviridae|t__Eucommia ulmoides genomoviridae	3
k__Viruses	p__Cossaviricota	c__Papovaviricetes	o__Sepolyvirales	f__Polyomaviridae	g__unclassified_Polyomaviridae	s__Bovine polyomavirus 3	t__Bovine polyomavirus 3	s__Bovine polyomavirus 3|t__Bovine polyomavirus 3	1
k__Viruses	p__Cressdnaviricota	c__Repensiviricetes	o__Geplafuvirales	f__Genomoviridae	g__Gemygorvirus	s__Gemygorvirus poaspe1	t__Plant associated genomovirus 1	s__Gemygorvirus poaspe1|t__Plant associated genomovirus 1	1
k__Viruses	p__Negarnaviricota	c__Insthoviricetes	o__Articulavirales	f__Orthomyxoviridae	g__Alphainfluenzavirus	s__Alphainfluenzavirus influenzae	t__H12N5	s__Alphainfluenzavirus influenzae|t__H12N5	1
k__Viruses	p__Cossaviricota	c__Papovaviricetes	o__Zurhausenvirales	f__Papillomaviridae	g__unclassified_Papillomaviridae	s__Bos taurus papillomavirus 42	t__Bos taurus papillomavirus 42	s__Bos taurus papillomavirus 42|t__Bos taurus papillomavirus 42	1
k__Viruses	p__Duplornaviricota	c__Resentoviricetes	o__Reovirales	f__Spinareoviridae	g__Orthoreovirus	s__Avian orthoreovirus	t__Avian orthoreovirus	s__Avian orthoreovirus|t__Avian orthoreovirus	1
k__Viruses	p__Pisuviricota	c__Pisoniviricetes	o__Picornavirales	f__Picornaviridae	g__Kobuvirus	s__Eidolon dupreanum kobuvirus	t__unclassified_Eidolon dupreanum kobuvirus	s__Eidolon dupreanum kobuvirus|t__unclassified_Eidolon dupreanum kobuvirus	2
k__Viruses	p__Cossaviricota	c__Papovaviricetes	o__Sepolyvirales	f__Polyomaviridae	g__Alphapolyomavirus	s__Alphapolyomavirus terdecihominis	t__New Jersey polyomavirus-2013	s__Alphapolyomavirus terdecihominis|t__New Jersey polyomavirus-2013	1
k__Viruses	p__Preplasmiviricota	c__Tectiliviricetes	o__Rowavirales	f__Adenoviridae	g__Mastadenovirus	s__Bovine mastadenovirus A	t__Bovine mastadenovirus A	s__Bovine mastadenovirus A|t__Bovine mastadenovirus A	1
k__Viruses	p__Cressdnaviricota	c__Arfiviricetes	o__Cirlivirales	f__Circoviridae	g__Cyclovirus	s__Cyclovirus gaaye	t__unclassified_Cyclovirus gaaye	s__Cyclovirus gaaye|t__unclassified_Cyclovirus gaaye	1
k__Viruses	p__Preplasmiviricota	c__Tectiliviricetes	o__Rowavirales	f__Adenoviridae	g__Mastadenovirus	s__Equine mastadenovirus B	t__Equine adenovirus 2	s__Equine mastadenovirus B|t__Equine adenovirus 2	1
k__Viruses	p__Cossaviricota	c__Papovaviricetes	o__Zurhausenvirales	f__Papillomaviridae	g__unclassified_Papillomaviridae	s__Bos taurus papillomavirus 37	t__unclassified_Bos taurus papillomavirus 37	s__Bos taurus papillomavirus 37|t__unclassified_Bos taurus papillomavirus 37	1
k__Viruses	p__Cossaviricota	c__Quintoviricetes	o__Piccovirales	f__Parvoviridae	g__Erythroparvovirus	s__Human erythrovirus V9	t__Human erythrovirus V9	s__Human erythrovirus V9|t__Human erythrovirus V9	1
k__Viruses	p__Duplornaviricota	c__Resentoviricetes	o__Reovirales	f__Spinareoviridae	g__Fijivirus	s__Fijivirus nilaparvatae	t__unclassified_Fijivirus nilaparvatae	s__Fijivirus nilaparvatae|t__unclassified_Fijivirus nilaparvatae	1
k__Viruses	p__Cressdnaviricota	c__Repensiviricetes	o__Geplafuvirales	f__Genomoviridae	g__Gemygorvirus	s__Molossus molossus associated gemygorvirus 1	t__Molossus molossus associated gemygorvirus 1	s__Molossus molossus associated gemygorvirus 1|t__Molossus molossus associated gemygorvirus 1	1
k__Viruses	p__Kitrinoviricota	c__Tolucaviricetes	o__Tolivirales	f__Tombusviridae	g__Panicovirus	s__Panicovirus panici	t__Panicovirus panici	s__Panicovirus panici|t__Panicovirus panici	1
k__Viruses	p__Cressdnaviricota	c__Repensiviricetes	o__Geplafuvirales	f__Genomoviridae	g__Gemycircularvirus	s__Gemycircularvirus hydro1	t__Capybara genomovirus 1	s__Gemycircularvirus hydro1|t__Capybara genomovirus 1	1
k__Viruses	p__Kitrinoviricota	c__Alsuviricetes	o__Martellivirales	f__Virgaviridae	g__Tobamovirus	s__Hoya necrotic spot virus	t__Hoya necrotic spot virus	s__Hoya necrotic spot virus|t__Hoya necrotic spot virus	1
k__Viruses	p__Preplasmiviricota	c__Tectiliviricetes	o__Rowavirales	f__Adenoviridae	g__Aviadenovirus	s__Pigeon aviadenovirus A	t__unclassified_Pigeon aviadenovirus A	s__Pigeon aviadenovirus A|t__unclassified_Pigeon aviadenovirus A	1
k__Viruses	p__Pisuviricota	c__Pisoniviricetes	o__Picornavirales	f__Picornaviridae	g__Enterovirus	s__Enterovirus B	t__Enterovirus B77	s__Enterovirus B|t__Enterovirus B77	1
k__Viruses	p__Cressdnaviricota	c__Arfiviricetes	o__Cirlivirales	f__Circoviridae	g__Cyclovirus	s__Cyclovirus kisikisi	t__unclassified_Cyclovirus kisikisi	s__Cyclovirus kisikisi|t__unclassified_Cyclovirus kisikisi	1
k__Viruses	p__Cossaviricota	c__Papovaviricetes	o__Sepolyvirales	f__Polyomaviridae	g__Gammapolyomavirus	s__Gammapolyomavirus avis	t__Budgerigar fledgling disease virus - 1	s__Gammapolyomavirus avis|t__Budgerigar fledgling disease virus - 1	1
k__Viruses	p__Negarnaviricota	c__Ellioviricetes	o__Bunyavirales	f__Phenuiviridae	g__Coguvirus	s__Coguvirus citrulli	t__Watermelon crinkle leaf-associated virus 1	s__Coguvirus citrulli|t__Watermelon crinkle leaf-associated virus 1	1
k__Viruses	p__Peploviricota	c__Herviviricetes	o__Herpesvirales	f__Orthoherpesviridae	g__Mardivirus	s__Mardivirus meleagridalpha1	t__Meleagrid alphaherpesvirus 1	s__Mardivirus meleagridalpha1|t__Meleagrid alphaherpesvirus 1	1
